# Leveraging intelligent optimization for automated, cardiac-sparing accelerated partial breast treatment planning

**DOI:** 10.1101/2022.12.28.22284011

**Authors:** Joel Pogue, Carlos Cardenas, Yanan Cao, Richard Popple, Michael Soike, Drexel Boggs, Dennis Stanley, Joseph Harms

**Author notes:** **Correspondence:** J. A. Pogue.

## Abstract

**Background:** Accelerated partial breast irradiation (APBI) yields similar rates of recurrence and cosmetic outcomes as compared to whole breast radiation therapy (RT) when patients and treatment techniques are appropriately selected. APBI combined with stereotactic body radiation therapy (SBRT) is a promising technique for precisely delivering high levels of radiation while avoiding uninvolved breast tissue. Here we investigate the feasibility of automatically generating high quality APBI plans in the Ethos adaptive workspace with a specific emphasis on sparing the heart.

**Methods:** Nine patients (10 target volumes) were utilized to iteratively tune an Ethos APBI planning template for automatic plan generation. Twenty patients previously treated on a TrueBeam Edge accelerator were then automatically replanned using this template without manual intervention or reoptimization. The unbiased validation cohort Ethos plans were benchmarked via adherence to planning objectives, a comparison of DVH and quality indices against the clinical Edge plans, and qualitative reviews by two board-certified radiation oncologists.

**Results:** 85% (17/20) of automated validation cohort plans met all planning objectives; three plans did not achieve the contralateral lung V150cGy objective, but all other objectives were achieved. Compared to the Eclipse generated plans, the proposed Ethos template generated plans with greater evaluation planning target volume (PTV_Eval) V100% coverage (*p* = 0.01), significantly decreased heart V1500cGy (*p* < 0.001), and increased contralateral breast V500cGy, skin D0.01cc, and RTOG conformity index (*p* = 0.03, *p* = 0.03, and *p* = 0.01, respectively). However, only the reduction in heart dose was significant after correcting for multiple testing. Physicist-selected plans were deemed clinically acceptable without modification for 75% and 90% of plans by physicians A and B, respectively. Physicians A and B scored at least one automatically generated plan as clinically acceptable for 100% and 95% of planning intents, respectively.

**Conclusions:** Standard left- and right-sided planning templates automatically generated APBI plans of comparable quality to manually generated plans treated on a stereotactic linear accelerator, with a significant reduction in heart dose compared to Eclipse generated plans. The methods presented in this work elucidate an approach for generating automated, cardiac-sparing APBI treatment plans for daily adaptive RT with high efficiency.
