## Supplementary material for "Leveraging intelligent optimization for automated, cardiac-sparing accelerated partial breast treatment planning": RATING score

### Sheet: RATING
RATING score sheet			Points	Applicable/ relevant	Answer yes										Applicable score	RATING score
Questions for the Introduction													These columns with be hidden and locked
	The study aim formulated by research questions
1		Does the study have a concise and precise study aim, defined with a restricted number of interconnected questions?	10										1	TRUE	10	10
	The motivation for the research questions
2		Has relevant up to date literature been included to support the need for the current study?	5										1	TRUE	5	5
3		Does the study address an existing knowledge gap?	10										1	TRUE	10	10
Questions for Materials and Methods
4		Is the global study design adequate for answering the posed research questions?	10										1	TRUE	10	10
5		Is the global study design described in sufficient detail for others to interpret and reproduce the results?	5										1	TRUE	5	5
	Patient cohort
6		Are the inclusion and exclusion criteria of the patient cohort described?	1										TRUE	TRUE	1	1
7		Is the clinical patient information of the cohort presented, including disease type, site(s) and clinical staging?	1										TRUE	TRUE	1	1
8		Is the included number of patients stated, explained and justified?	1										TRUE	TRUE	1	1
9		Has there been consideration of the need for ethical and/or legal approval for the study and if needed, is there a statement about this?	5										1	TRUE	5	5
	Imaging procedures
10		Have the scanning parameters been reported in sufficient detail (image modalities, equipment model, slice thickness, voxel size, patient position (e.g. head first, supine, etc.) etc.)?	1										TRUE	FALSE	1	0
11		Has the applied immobilisation equipment been described, (e.g. vendor and type, standard settings, etc.) where relevant?	1										TRUE	FALSE	1	0
	Treatment machine and settings
12		Have the treatment machine and relevant parameters been described with sufficient detail (model, beam energy, MLC, etc.)?	1										TRUE	TRUE	1	1
13		Have the monitor unit reference conditions been defined, where relevant?	1										FALSE	FALSE	0	0
	Definition of targets and OARs
14		Has GTV definition been described in sufficient detail, with references if possible?	1										TRUE	TRUE	1	1
15		Has CTV definition been described in sufficient detail, with references if possible?	1										TRUE	TRUE	1	1
16		Has the establishment of PTVs (or alternatively robustness settings) been described in sufficient detail?	1										TRUE	TRUE	1	1
17		Have PTV sizes in the patient cohort been described?	1										TRUE	TRUE	1	1
18		Have OAR definitions been described in sufficient detail, with references if possible?	1										TRUE	FALSE	1	0
19		Have PRV margins been described in sufficient detail, with references if available?	1										FALSE	FALSE	0	0
	Treatment planning system and dose calculation
20		Have all applied dose calculation algorithms been described in sufficient detail?	1										TRUE	TRUE	1	1
21		For any commercial software used, have the manufacturer, algorithms and specific versions been stated?	1										TRUE	TRUE	1	1
22		Have all relevant user parameters and settings in the TPS been reported, e.g. beams, dose grid, control point spacing?	1										TRUE	TRUE	1	1
23		Have all volumes been evaluated with the same software/methodology?	1										TRUE	TRUE	1	1
	Planning aims and optimisation
24		Are clear planning aims defined, including imposed hard constraints and planning objectives (with or without soft constraints)?	5										1	TRUE	5	5
25		Has the ranking of planning objectives (priorities) been described?	5										1	TRUE	5	5
26		Is the dose prescription clearly defined?	10										1	TRUE	10	10
27		Is there a narrative description of the applied optimisation process, including the handling of all objectives with their ranking?	5										1	TRUE	5	5
28		If manual intervention during or after optimisation is allowed, has this been described?	1										FALSE	FALSE	0	0
	Bias mitigation
29		Have enough study details been provided such that bias issues could be noted?	5										1	TRUE	5	5
30		Has bias been sufficiently mitigated to reliably answer the posed research question?	10										1	TRUE	10	10
	Plan acceptability – minor and major protocol deviations
31		Was the procedure for assessment of plan acceptability well-described?	1										TRUE	TRUE	1	1
32		Was the procedure for assessment of minor and major protocol deviations well described?	1										FALSE	FALSE	0	0
	Plan (re-)normalisation for plan comparisons
33		Has plan (re-)normalisation been described sufficiently?	1										TRUE	TRUE	1	1
	Dose-volume parameters for plan evaluation and comparison
34		Have sufficiently comprehensive dose-volume parameters been used for plan evaluations and comparisons?	5										1	TRUE	5	5
	Population-mean DVHs
35		Has the algorithm for creating population-mean/median DVHs been reported?	1										TRUE	TRUE	1	1
36		Have the definitions of confidence intervals been included?	1										FALSE	FALSE	0	0
	Plan evaluations by clinicians
37		Have clinicians scored plans to assess quality?	1										TRUE	TRUE	1	1
38		Were plan comparisons by clinicians blinded?	1										FALSE	FALSE	0	0
	Predicted tumour control probability and normal tissue complication probabilities for plan evaluation and comparison
39		Have any applied TCP models been described and referenced?	1										TRUE	FALSE	1	0
40		Have any applied NTCP models been described and referenced?	1										TRUE	FALSE	1	0
	Plan deliverability and complexity
41		Have methods used to assess plan deliverability and complexity been described in sufficient detail?	1										TRUE	FALSE	1	0
	Composite plan quality metrics
42		Is there a sufficient basis (e.g. in the literature) for any selected composite plan quality metrics?	1										FALSE	FALSE	0	0
43		Is there an adequate description of the calculation of the composite plan quality metrics?	1										FALSE	FALSE	0	0
	Planning and delivery times
44		Has measurement of planning times been described in sufficient detail?	1										TRUE	FALSE	1	0
45		Has the establishment of delivery times been described in sufficient detail?	1										TRUE	FALSE	1	0
	Statistical analysis
46		Have proper statistical methods been used and described in sufficient detail?	5										1	TRUE	5	5
47		In case of multiple testing for research questions, has this been handled appropriately?	1										TRUE	TRUE	1	1
Questions for Results
48		Does the provided data contribute to (at least partly) answering all aspects of the research questions, e.g. plan acceptability, dosimetric quality, deliverability and planning and delivery times?	10										1	TRUE	10	10
	Dose distribution reporting
49		Are complete summaries of the dose distributions in the patient cohort provided (low doses, high doses, OARs, PTV, patient, etc.)?	5										1	TRUE	5	5
50		Are tables and figures optimised to clearly present the results obtained?	1										TRUE	TRUE	1	1
51		Have the answers to the research questions been illustrated for an example patient by providing dose distributions, DVHs, etc.?	1										TRUE	TRUE	1	1
	Plan acceptability reporting – minor and major protocol deviations
52		In case of treatment technique or planning technique comparisons, was plan acceptability reported separately for each technique?	1										TRUE	TRUE	1	1
53		Has plan acceptability been reported in sufficient detail: how many plans were acceptable, how many were not and for what reasons (e.g. violation of hard constraints, violation of soft constraints, other reasons)?	1										TRUE	TRUE	1	1
54		Was there adequate reporting of minor and major protocol deviations?	1										FALSE	FALSE	0	0
	Deliverability and complexity reporting
55		Has the deliverability of the plans been adequately reported?	1										TRUE	FALSE	1	0
56		Have plan deliverability and complexity been investigated in sufficient detail in relation to the posed research questions?	1										TRUE	FALSE	1	0
	Planning and delivery times reporting
57		Have planning and delivery times been adequately evaluated and reported?	1										TRUE	FALSE	1	0
	Patient-specific analyses reporting
58		Is there sufficient description of inter-patient variations in the results presented?	1										TRUE	TRUE	1	1
59		Have outlier patients been reported and has any exclusion from population analyses been sufficiently motivated and explained?	1										TRUE	TRUE	1	1
	Statistical reporting
60		Are the p-values reported appropriately?	1										TRUE	TRUE	1	1
61		Are there confidence intervals for the appropriate parameters?	1										TRUE	FALSE	1	0
Questions for discussions
62		Is there an overall interpretation of the data presented in the Results section as to how the posed research questions are answered?	10										1	TRUE	10	10
	Comparison with literature
63		Has the study been sufficiently discussed in the context of existing literature?	5										1	TRUE	5	5
	Clinical and statistical significance
64		Does the discussion focus on statistically significant results?	1										TRUE	TRUE	1	1
65		Is the potential clinical significance of the results clearly discussed (assuming practical application would be feasible)?	5										1	TRUE	5	5
	Clinical applicability of the study
66		Is future the clinical applicability sufficiently discussed?	1										TRUE	TRUE	1	1
	Study limitations
67		Has the impact of the study limitations on the provided answers to the research questions been sufficiently discussed?	10										1	TRUE	10	10
	Future work
68		Has the potential future work arising from the study been discussed?	1										TRUE	TRUE	1	1
Questions for conclusions
69		Do the presented conclusions represent answers to the posed research questions?	5										1	TRUE	5	5
70		Are the conclusions fully supported by the results?	5										1	TRUE	5	5
71		Are the conclusions a fair summary of all results?	5										1	TRUE	5	5
Questions for supplementary
	Supplementary materials
72		Is the information presented in the supplementary material of sufficient relevance?	1										TRUE	TRUE	1	1
73		Is the presentation of the included information of sufficient quality, including readability?	1										TRUE	TRUE	1	1
74		Has sufficient underlying data been made available or a willingness to share data been indicated, within local data sharing restrictions?	5										1	TRUE	5	5
RATING remarks
75		Is the RATING score added to the manuscript?	5										1	TRUE	5	5
76		Is the accompanying question table added to the cover letter or the supplementary material?	1										TRUE	TRUE	1	1
															207	195
		RATING score	0.942029
		RATING fraction	195	of	207
